# Intra-tumoral epigenetic heterogeneity and aberrant molecular clocks in hepatocellular carcinoma

**DOI:** 10.1101/2021.03.22.21253654

**Authors:** Paula Restrepo, Adrian Bubie, Amanda J. Craig, Daniel Cameron, Ismail Labgaa, Myron Schwartz, Swan Thung, Gustavo A. Stolovitzky, Bojan Losic, Augusto Villanueva

## Abstract

There is limited understanding of the epigenetic drivers of tumor evolution in hepatocellular carcinoma (HCC). Here we characterize the epigenetic contribution of methylation to intra-tumoral heterogeneity (mITH) using regional enhanced reduced-representation bisulfite sequencing DNA methylation data from 47 early stage, treatment-naive HCC biopsies across 9 patients by quantifying regional differential methylation across promoters and CpG islands, while overlapping with methylation age markers. Furthermore, we integrate these data with matching RNA-sequencing, targeted DNA sequencing, tumor-infiltrating lymphocyte (TIL), and hepatitis-B viral expression data. We found substantial mITH signatures in promoter and enhancer sites across 44% of patients in our cohort that highlight a novel axis of ITH that is not otherwise detectable from RNA analysis alone. Additionally, we identify an epigenetic tumoral aging measure that reflects a complex tumor fitness phenotype as a potential proxy for tumor clonality. Associating clinical outcomes with epigenetic tumoral age using 450k array data from 377 patients with HCC in the TCGA-LIHC single-biopsy cohort we found evidence implying that epigenetically old tumors have lower fitness yet higher TIL burden. Our data reveal a novel, unique epigenetic axis of ITH in HCC that merits further exploration.
