## Supplementary material for "Intra-tumoral epigenetic heterogeneity and aberrant molecular clocks in hepatocellular carcinoma": Supp Table 5

Model 2: Methylation Age Factor, Stage, Sex, TMB
Patients	339		R2	0.121
Events	116		Dxy	0.340
d.f.	6
		Coeff	S.E.	Wald Z-score	P(>|Z|)
rcs(Age Factor)	Age Factor	-1.041	0.531	-1.96	0.049*
	Age Factor’	1.069	0.613	1.74	0.0811
Stage	Stage 2	0.385	0.253	1.52	0.128
	Stage 3+	1.069	0.217	4.93	<0.0001***
Gender	Male	-1.927	0.197	-0.98	0.329
TMB		0.445	0.108	4.13	<0.0001***
